# Detection and surveillance of SARS-CoV-2 genomic variants in wastewater

**DOI:** 10.1101/2021.01.08.21249379

**Authors:** Katharina Jahn, David Dreifuss, Ivan Topolsky, Anina Kull, Pravin Ganesanandamoorthy, Xavier Fernandez-Cassi, Carola Bänziger, Alexander J. Devaux, Elyse Stachler, Lea Caduff, Federica Cariti, Alex Tuñas Corzón, Lara Fuhrmann, Chaoran Chen, Kim Philipp Jablonski, Sarah Nadeau, Mirjam Feldkamp, Christian Beisel, Catharine Aquino, Tanja Stadler, Christoph Ort, Tamar Kohn, Timothy R. Julian, Niko Beerenwinkel

**Affiliations:** Department of Biosystems Science and Engineering, ETH Zurich, CH-4058 Basel, Switzerland; SIB Swiss Institute of Bioinformatics, CH-1015 Lausanne, Switzerland; Eawag, Swiss Federal Institute of Aquatic Science and Technology, CH-8600 Dübendorf, Switzerland; Laboratory of Environmental Chemistry, School of Architecture, Civil and Environmental Engineering, École Polytechnique Fédérale de Lausanne (EPFL), CH-1015 Lausanne, Switzerland; Functional Genomics Center Zurich, ETH Zurich, CH-8057 Zurich, Switzerland; Swiss Tropical and Public Health Institute, CH-4051 Basel, Switzerland; University of Basel, CH-4055 Basel, Switzerland

## Abstract

The emergence of SARS-CoV-2 mutants with altered transmissibility, virulence, or immunogenicity emphasizes the need for early detection and epidemiological surveillance of genomic variants. Wastewater samples provide an opportunity to assess circulating viral lineages in the community. We performed genomic sequencing of 122 wastewater samples from three locations in Switzerland to analyze the B.1.1.7, B.1.351, and P.1 variants of SARS-CoV-2 on a population level. We called variant-specific signature mutations and monitored variant prevalence in the local population over time. To enable early detection of emerging variants, we developed a bioinformatics tool that uses read pairs carrying multiple signature mutations as a robust indicator of low-frequency variants. We further devised a statistical approach to estimate the transmission fitness advantage, a key epidemiological parameter indicating the speed at which a variant spreads through the population, and compared the wastewater-based findings to those derived from clinical samples. We found that the local outbreak of the B.1.1.7 variant in two Swiss cities was observable in wastewater up to 8 days before its first detection in clinical samples. We detected a high prevalence of the B.1.1.7 variant in an alpine ski resort popular among British tourists in December 2020, a time when the variant was still very rare in Switzerland. We found no evidence of local spread of the B.1.351 and P.1 variants at the monitored locations until the end of the study (mid February) which is consistent with clinical samples. Estimation of local variant prevalence performs equally well or better for wastewater samples as for a much larger number of clinical samples. We found that the transmission fitness advantage of B.1.1.7, i.e. the relative change of its reproductive number, can be estimated earlier and based on substantially fewer wastewater samples as compared to using clinical samples. Our results show that genomic sequencing of wastewater samples can detect, monitor, and evaluate genetic variants of SARS-CoV-2 on a population level. Our methodology provides a blueprint for rapid, unbiased, and cost-efficient genomic surveillance of SARS-CoV-2 variants.
