## Supplementary File 1 for "Detection and surveillance of SARS-CoV-2 genomic variants in wastewater"

### Sheet: Sheet1
	Batch	Date	Code	Plant	Sample	Amplicon 77 23145-23499 A23403G (B.1)	Amplicon 72 21765-21770Δ, 21991-21993Δ (B.1.1.7)	Amplicon 78 C23604A, C23709T (B.1.1.7)	Amplicon 92 27809-28144 C27972T, G28048T, A28111G (B.1.1.7)	Amplicon 93 28105-28441 A28111G GAT28280CTA (B.1.1.7)	Amplicon 73 21990-22324 A22206G, A22299T (501.V2)	Amplicon 76 22822-23188 G23012A, A23063T (501.V2; P.1)	Amplicon 71 21990-22324 C21621A, C21638T, A21614T (P.1)	Amplicon 95 28699-29041 A28877T, G28878C (P.1)
A8_24_2020_12_29	20210108_JDL4L	2020-12-29	24	Ski-resort	2020-12-29 Ski-resort	371 / 371 100.00%	158 / 809 19.53%	2 / 452 0.44%	89 / 400 22.25%	344 / 758 45.38%	0 / 183 0.00%	0 / 1090 0.00%	0 / 214 0.00%	0 / 109 0.00%
A7_24_2020_12_28	20210108_JDL4L	2020-12-28	24	Ski-resort	2020-12-28 Ski-resort	1615 / 1615 100.00%	0 / 1121 0.00%	0 / 255 0.00%	58 / 432 13.43%	142 / 958 14.82%	0 / 309 0.00%	0 / 1005 0.00%	0 / 334 0.00%	0 / 54 0.00%
A6_24_2020_12_27	20210108_JDL4L	2020-12-27	24	Ski-resort	2020-12-27 Ski-resort	1528 / 1530 99.87%	0 / 3357 0.00%	0 / 685 0.00%	246 / 1090 22.57%	443 / 2259 19.61%	0 / 913 0.00%	0 / 3821 0.00%	0 / 591 0.00%	0 / 281 0.00%
A5_24_2020_12_26	20210108_JDL4L	2020-12-26	24	Ski-resort	2020-12-26 Ski-resort	1914 / 1914 100.00%	253 / 3118 8.11%	2 / 1226 0.16%	208 / 893 23.29%	499 / 1649 30.26%	0 / 1018 0.00%	2 / 4473 0.04%	0 / 259 0.00%	0 / 110 0.00%
A4_24_2020_12_25	20210108_JDL4L	2020-12-25	24	Ski-resort	2020-12-25 Ski-resort	1379 / 1380 99.93%	362 / 2729 13.26%	0 / 1114 0.00%	87 / 892 9.75%	39 / 1143 3.41%	0 / 701 0.00%	0 / 2273 0.00%	0 / 345 0.00%	0 / 91 0.00%
A3_24_2020_12_24	20210108_JDL4L	2020-12-24	24	Ski-resort	2020-12-24 Ski-resort	1301 / 1301 100.00%	0 / 158 0.00%	0 / 586 0.00%	23 / 888 2.59%	18 / 1402 1.28%	0 / 571 0.00%	0 / 2038 0.00%	0 / 305 0.00%	0 / 299 0.00%
A2_24_2020_12_23	20210108_JDL4L	2020-12-23	24	Ski-resort	2020-12-23 Ski-resort	586 / 586 100.00%	257 / 1194 21.52%	0 / 368 0.00%	25 / 316 7.91%	109 / 706 15.44%	0 / 278 0.00%	0 / 920 0.00%	0 / 174 0.00%	0 / 53 0.00%
A1_24_2020_12_22	20210108_JDL4L	2020-12-22	24	Ski-resort	2020-12-22 Ski-resort	2606 / 2608 99.92%	0 / 4473 0.00%	2 / 405 0.49%	138 / 622 22.19%	2 / 740 0.27%	0 / 2726 0.00%	0 / 7710 0.00%	0 / 2666 0.00%	0 / 2080 0.00%
24_2020_12_21_GRAB_Wastewater_NA	20201230_HWKFKDRXX	2020-12-21	24	Ski-resort	2020-12-21 Ski-resort	36208 / 36209 100.00%	0 / 990 0.00%	0 / 2367 0.00%	514 / 3689 13.93%	0 / 20672 0.00%	0 / 1907 0.00%	0 / 165 0.00%	0 / 98 0.00%	0 / 788 0.00%
24_2020_12_20_COMP_Wastewater_NA	20201230_HWKFKDRXX	2020-12-20	24	Ski-resort	2020-12-20 Ski-resort	3590 / 3591 99.97%	0 / 119 0.00%	0 / 232 0.00%	0 / 400 0.00%	0 / 1965 0.00%	0 / 359 0.00%	0 / 56 0.00%	0 / 7 0.00%	0 / 859 0.00%
B3_12_2021_02_13	20210226_JG6YF	2021-02-13	12	Lausanne (VD)	2021-02-13 Lausanne (VD)	11322 / 11325 99.97%	7824 / 13709 57.07%	3495 / 6565 53.24%	1692 / 2276 74.34%	5221 / 5575 93.65%	0 / 3261 0.00%	0 / 2201 0.00%	0 / 3936 0.00%	0 / 161 0.00%
D2_12_2021_02_12	20210226_JG6YF	2021-02-12	12	Lausanne (VD)	2021-02-12 Lausanne (VD)	10574 / 10575 99.99%	1843 / 7949 23.19%	0 / 3157 0.00%	1425 / 3127 45.57%	589 / 2819 20.89%	0 / 3019 0.00%	0 / 15317 0.00%	0 / 2821 0.00%	0 / 179 0.00%
D3_12_2021_02_10	20210226_JG6YF	2021-02-10	12	Lausanne (VD)	2021-02-10 Lausanne (VD)	15561 / 15569 99.95%	5504 / 13608 40.45%	2851 / 5077 56.16%	3942 / 7457 52.86%	3331 / 4552 73.18%	0 / 8816 0.00%	2 / 14009 0.01%	0 / 8943 0.00%	0 / 249 0.00%
C3_12_2021_02_09	20210226_JG6YF	2021-02-09	12	Lausanne (VD)	2021-02-09 Lausanne (VD)	6502 / 6505 99.95%	0 / 1 0.00%	3566 / 4501 79.23%	7274 / 12147 59.88%	1334 / 3222 41.40%	0 / 2719 0.00%	6 / 22997 0.03%	0 / 3953 0.00%	0 / 175 0.00%
A3_12_2021_02_07	20210226_JG6YF	2021-02-07	12	Lausanne (VD)	2021-02-07 Lausanne (VD)	6945 / 6947 99.97%	6177 / 9289 66.50%	2393 / 2394 99.96%	2887 / 4449 64.89%	7004 / 7664 91.39%	0 / 8376 0.00%	1 / 8556 0.01%	0 / 5906 0.00%	20 / 435 4.60%
H2_12_2021_02_06	20210226_JG6YF	2021-02-06	12	Lausanne (VD)	2021-02-06 Lausanne (VD)	0 / 0 NA	0 / 0 NA	0 / 0 NA	5570 / 5576 99.89%	1260 / 1265 99.60%	0 / 0 NA	0 / 0 NA	0 / 0 NA	0 / 62 0.00%
G2_12_2021_02_05	20210226_JG6YF	2021-02-05	12	Lausanne (VD)	2021-02-05 Lausanne (VD)	0 / 0 NA	0 / 13568 0.00%	0 / 0 NA	1492 / 4650 32.09%	0 / 2211 0.00%	0 / 0 NA	135 / 135 100.00%	0 / 0 NA	0 / 133 0.00%
F2_12_2021_02_04	20210226_JG6YF	2021-02-04	12	Lausanne (VD)	2021-02-04 Lausanne (VD)	5899 / 5900 99.98%	3381 / 6499 52.02%	1763 / 1764 99.94%	974 / 3418 28.50%	1306 / 2169 60.21%	0 / 4972 0.00%	1 / 6195 0.02%	0 / 6385 0.00%	0 / 88 0.00%
E2_12_2021_02_03	20210226_JG6YF	2021-02-03	12	Lausanne (VD)	2021-02-03 Lausanne (VD)	9408 / 9411 99.97%	4503 / 5632 79.95%	822 / 2346 35.04%	1501 / 2598 57.78%	1140 / 2178 52.34%	0 / 2102 0.00%	1 / 4564 0.02%	0 / 2003 0.00%	0 / 103 0.00%
C2_12_2021_02_01	20210226_JG6YF	2021-02-01	12	Lausanne (VD)	2021-02-01 Lausanne (VD)	0 / 0 NA	0 / 0 NA	0 / 0 NA	0 / 1229 0.00%	0 / 0 NA	0 / 0 NA	0 / 0 NA	0 / 0 NA	0 / 44 0.00%
C5_12_2021_01_31	20210226_JG6YF	2021-01-31	12	Lausanne (VD)	2021-01-31 Lausanne (VD)	0 / 0 NA	0 / 0 NA	0 / 0 NA	0 / 0 NA	0 / 0 NA	0 / 0 NA	0 / 0 NA	0 / 0 NA	0 / 0 NA
B5_12_2021_01_26	20210226_JG6YF	2021-01-26	12	Lausanne (VD)	2021-01-26 Lausanne (VD)	8272 / 8274 99.98%	3047 / 10590 28.77%	887 / 4365 20.32%	910 / 3889 23.40%	2313 / 3760 61.52%	0 / 4975 0.00%	3 / 22314 0.01%	0 / 3212 0.00%	0 / 154 0.00%
A5_12_2021_01_24	20210226_JG6YF	2021-01-24	12	Lausanne (VD)	2021-01-24 Lausanne (VD)	0 / 0 NA	5337 / 5346 99.83%	1380 / 1381 99.93%	1305 / 2953 44.19%	671 / 1511 44.41%	0 / 4579 0.00%	2 / 9293 0.02%	0 / 0 NA	0 / 63 0.00%
H4_12_2021_01_21	20210226_JG6YF	2021-01-21	12	Lausanne (VD)	2021-01-21 Lausanne (VD)	586 / 586 100.00%	662 / 6356 10.42%	306 / 988 30.97%	143 / 815 17.55%	169 / 711 23.77%	0 / 181 0.00%	31 / 27238 0.11%	0 / 669 0.00%	0 / 4 0.00%
G4_12_2021_01_19	20210226_JG6YF	2021-01-19	12	Lausanne (VD)	2021-01-19 Lausanne (VD)	8548 / 8551 99.96%	0 / 7115 0.00%	1451 / 7170 20.24%	1122 / 7979 14.06%	0 / 2236 0.00%	0 / 6015 0.00%	0 / 24366 0.00%	0 / 6150 0.00%	0 / 69 0.00%
E4_12_2021_01_12	20210226_JG6YF	2021-01-12	12	Lausanne (VD)	2021-01-12 Lausanne (VD)	69 / 69 100.00%	16 / 128 12.50%	6 / 30 20.00%	2 / 5 40.00%	30 / 354 8.47%	0 / 57 0.00%	3 / 26931 0.01%	0 / 228 0.00%	0 / 0 NA
C3_12_2021_01_10	20210129_JG6LR	2021-01-10	12	Lausanne (VD)	2021-01-10 Lausanne (VD)	298 / 305 97.70%	8 / 452 1.77%	37 / 111 33.33%	2 / 31 6.45%	11 / 298 3.69%	0 / 123 0.00%	0 / 14305 0.00%	0 / 234 0.00%	0 / 288 0.00%
B3_12_2021_01_08	20210129_JG6LR	2021-01-08	12	Lausanne (VD)	2021-01-08 Lausanne (VD)	2 / 2 100.00%	201 / 4120 4.88%	0 / 1578 0.00%	0 / 920 0.00%	0 / 1 0.00%	0 / 4 0.00%	0 / 5353 0.00%	0 / 7 0.00%	0 / 0 NA
A3_12_2021_01_06	20210129_JG6LR	2021-01-06	12	Lausanne (VD)	2021-01-06 Lausanne (VD)	201 / 206 97.57%	57 / 287 19.86%	47 / 188 25.00%	3 / 26 11.54%	22 / 319 6.90%	0 / 97 0.00%	0 / 8006 0.00%	0 / 165 0.00%	0 / 3 0.00%
H2_12_2021_01_04	20210129_JG6LR	2021-01-04	12	Lausanne (VD)	2021-01-04 Lausanne (VD)	621 / 623 99.68%	0 / 3112 0.00%	105 / 3963 2.65%	26 / 999 2.60%	47 / 742 6.33%	0 / 243 0.00%	0 / 8232 0.00%	0 / 296 0.00%	0 / 376 0.00%
C6_12_2021_01_04	20210108_JDL4L	2021-01-04	12	Lausanne (VD)	2021-01-04 Lausanne (VD)	825 / 826 99.88%	0 / 2852 0.00%	0 / 595 0.00%	32 / 360 8.89%	49 / 670 7.31%	0 / 336 0.00%	0 / 6909 0.00%	0 / 528 0.00%	0 / 27 0.00%
C5_12_2021_01_02	20210108_JDL4L	2021-01-02	12	Lausanne (VD)	2021-01-02 Lausanne (VD)	518 / 518 100.00%	0 / 2609 0.00%	0 / 0 NA	0 / 518 0.00%	0 / 233 0.00%	0 / 1552 0.00%	0 / 0 NA	0 / 0 NA	0 / 4 0.00%
G2_12_2021_01_02	20210129_JG6LR	2021-01-02	12	Lausanne (VD)	2021-01-02 Lausanne (VD)	153 / 153 100.00%	0 / 3094 0.00%	0 / 1303 0.00%	0 / 282 0.00%	3 / 364 0.82%	0 / 278 0.00%	0 / 3305 0.00%	0 / 274 0.00%	0 / 355 0.00%
C4_12_2020_12_31	20210108_JDL4L	2020-12-31	12	Lausanne (VD)	2020-12-31 Lausanne (VD)	1039 / 1039 100.00%	0 / 3397 0.00%	0 / 209 0.00%	0 / 118 0.00%	0 / 313 0.00%	0 / 1093 0.00%	0 / 19643 0.00%	0 / 1486 0.00%	0 / 6 0.00%
F2_12_2020_12_31	20210129_JG6LR	2020-12-31	12	Lausanne (VD)	2020-12-31 Lausanne (VD)	160 / 160 100.00%	0 / 689 0.00%	0 / 464 0.00%	0 / 70 0.00%	17 / 265 6.42%	0 / 46 0.00%	0 / 2516 0.00%	0 / 91 0.00%	0 / 0 NA
C3_12_2020_12_29	20210108_JDL4L	2020-12-29	12	Lausanne (VD)	2020-12-29 Lausanne (VD)	2858 / 2858 100.00%	0 / 11649 0.00%	0 / 2257 0.00%	0 / 1066 0.00%	0 / 857 0.00%	0 / 1920 0.00%	0 / 0 NA	0 / 1192 0.00%	0 / 55 0.00%
B2_12_2020_12_27	20210108_JDL4L	2020-12-27	12	Lausanne (VD)	2020-12-27 Lausanne (VD)	0 / 0 NA	2 / 23 8.70%	0 / 1 0.00%	0 / 1 0.00%	0 / 12 0.00%	0 / 0 NA	0 / 1258 0.00%	0 / 0 NA	0 / 0 NA
E2_12_2020_12_27	20210129_JG6LR	2020-12-27	12	Lausanne (VD)	2020-12-27 Lausanne (VD)	49 / 49 100.00%	0 / 34 0.00%	2 / 31 6.45%	0 / 1 0.00%	1 / 119 0.84%	0 / 21 0.00%	0 / 4913 0.00%	0 / 64 0.00%	0 / 0 NA
B1_12_2020_12_26	20210108_JDL4L	2020-12-26	12	Lausanne (VD)	2020-12-26 Lausanne (VD)	58 / 58 100.00%	0 / 228 0.00%	0 / 34 0.00%	0 / 10 0.00%	2 / 128 1.56%	0 / 8 0.00%	0 / 19091 0.00%	0 / 46 0.00%	0 / 0 NA
A12_12_2020_12_25	20210108_JDL4L	2020-12-25	12	Lausanne (VD)	2020-12-25 Lausanne (VD)	77 / 77 100.00%	0 / 328 0.00%	0 / 47 0.00%	0 / 13 0.00%	0 / 117 0.00%	0 / 62 0.00%	1 / 11851 0.01%	0 / 166 0.00%	0 / 0 NA
D2_12_2020_12_25	20210129_JG6LR	2020-12-25	12	Lausanne (VD)	2020-12-25 Lausanne (VD)	213 / 213 100.00%	0 / 524 0.00%	0 / 448 0.00%	0 / 47 0.00%	21 / 219 9.59%	0 / 105 0.00%	0 / 16720 0.00%	0 / 222 0.00%	0 / 150 0.00%
A11_12_2020_12_24	20210108_JDL4L	2020-12-24	12	Lausanne (VD)	2020-12-24 Lausanne (VD)	2271 / 2275 99.82%	0 / 2367 0.00%	0 / 619 0.00%	0 / 166 0.00%	0 / 827 0.00%	0 / 1699 0.00%	0 / 13250 0.00%	0 / 1254 0.00%	0 / 10 0.00%
A10_12_2020_12_23	20210108_JDL4L	2020-12-23	12	Lausanne (VD)	2020-12-23 Lausanne (VD)	0 / 0 NA	0 / 0 NA	0 / 0 NA	0 / 0 NA	0 / 0 NA	0 / 0 NA	0 / 0 NA	0 / 0 NA	0 / 0 NA
C2_12_2020_12_23	20210129_JG6LR	2020-12-23	12	Lausanne (VD)	2020-12-23 Lausanne (VD)	0 / 0 NA	0 / 0 NA	0 / 0 NA	0 / 0 NA	0 / 0 NA	0 / 0 NA	0 / 0 NA	0 / 0 NA	0 / 0 NA
A9_12_2020_12_22	20210108_JDL4L	2020-12-22	12	Lausanne (VD)	2020-12-22 Lausanne (VD)	0 / 0 NA	0 / 0 NA	0 / 0 NA	0 / 0 NA	0 / 0 NA	0 / 0 NA	0 / 0 NA	0 / 0 NA	0 / 0 NA
A1_12_2020_12_21_NA_NA	20201223_HWKGTDRXX	2020-12-21	12	Lausanne (VD)	2020-12-21 Lausanne (VD)	10 / 10 100.00%	0 / 4 0.00%	0 / 21 0.00%	0 / 10 0.00%	93 / 3393 2.74%	0 / 0 NA	0 / 0 NA	0 / 0 NA	0 / 2 0.00%
A2_12_2020_12_20_NA_NA	20201223_HWKGTDRXX	2020-12-20	12	Lausanne (VD)	2020-12-20 Lausanne (VD)	2 / 2 100.00%	0 / 0 NA	0 / 3 0.00%	0 / 3 0.00%	0 / 642 0.00%	0 / 2 0.00%	0 / 0 NA	0 / 0 NA	0 / 3 0.00%
A3_12_2020_12_19_NA_NA	20201223_HWKGTDRXX	2020-12-19	12	Lausanne (VD)	2020-12-19 Lausanne (VD)	204 / 204 100.00%	0 / 6 0.00%	0 / 13 0.00%	0 / 5 0.00%	0 / 6545 0.00%	0 / 0 NA	0 / 1 0.00%	0 / 0 NA	0 / 0 NA
B2_12_2020_12_19	20210129_JG6LR	2020-12-19	12	Lausanne (VD)	2020-12-19 Lausanne (VD)	1 / 1 100.00%	0 / 143 0.00%	0 / 294 0.00%	0 / 41 0.00%	0 / 0 NA	0 / 0 NA	0 / 9511 0.00%	0 / 0 NA	0 / 0 NA
A4_12_2020_12_18_NA_NA	20201223_HWKGTDRXX	2020-12-18	12	Lausanne (VD)	2020-12-18 Lausanne (VD)	0 / 0 NA	0 / 0 NA	0 / 0 NA	0 / 0 NA	0 / 299 0.00%	0 / 0 NA	0 / 0 NA	0 / 0 NA	0 / 0 NA
A5_12_2020_12_17_NA_NA	20201223_HWKGTDRXX	2020-12-17	12	Lausanne (VD)	2020-12-17 Lausanne (VD)	12846 / 12847 99.99%	0 / 460 0.00%	0 / 322 0.00%	5 / 457 1.09%	0 / 40213 0.00%	0 / 91 0.00%	0 / 76 0.00%	0 / 2 0.00%	0 / 13 0.00%
G1_12_2020_12_17	20210129_JG6LR	2020-12-17	12	Lausanne (VD)	2020-12-17 Lausanne (VD)	136 / 136 100.00%	0 / 264 0.00%	0 / 137 0.00%	0 / 9 0.00%	0 / 79 0.00%	0 / 51 0.00%	0 / 10668 0.00%	0 / 207 0.00%	0 / 10 0.00%
A6_12_2020_12_16_NA_NA	20201223_HWKGTDRXX	2020-12-16	12	Lausanne (VD)	2020-12-16 Lausanne (VD)	4858 / 4858 100.00%	0 / 407 0.00%	0 / 657 0.00%	0 / 449 0.00%	0 / 17031 0.00%	0 / 12 0.00%	0 / 28 0.00%	0 / 0 NA	0 / 67 0.00%
A7_12_2020_12_15_NA_NA	20201223_HWKGTDRXX	2020-12-15	12	Lausanne (VD)	2020-12-15 Lausanne (VD)	1560 / 1561 99.94%	0 / 67 0.00%	0 / 124 0.00%	0 / 174 0.00%	0 / 6599 0.00%	0 / 5 0.00%	0 / 0 NA	0 / 3 0.00%	0 / 5 0.00%
A2_12_2020_12_15	20210129_JG6LR	2020-12-15	12	Lausanne (VD)	2020-12-15 Lausanne (VD)	162 / 162 100.00%	0 / 241 0.00%	0 / 191 0.00%	0 / 58 0.00%	0 / 182 0.00%	0 / 50 0.00%	0 / 3464 0.00%	0 / 61 0.00%	0 / 5 0.00%
A8_12_2020_12_14_NA_NA	20201223_HWKGTDRXX	2020-12-14	12	Lausanne (VD)	2020-12-14 Lausanne (VD)	2067 / 2068 99.95%	0 / 21 0.00%	0 / 29 0.00%	0 / 9 0.00%	0 / 25766 0.00%	0 / 2 0.00%	0 / 5 0.00%	0 / 0 NA	0 / 7 0.00%
A9_12_2020_12_13_NA_NA	20201223_HWKGTDRXX	2020-12-13	12	Lausanne (VD)	2020-12-13 Lausanne (VD)	7695 / 7698 99.96%	0 / 122 0.00%	0 / 384 0.00%	0 / 378 0.00%	0 / 17507 0.00%	0 / 45 0.00%	0 / 7 0.00%	0 / 4 0.00%	0 / 23 0.00%
F1_12_2020_12_13	20210129_JG6LR	2020-12-13	12	Lausanne (VD)	2020-12-13 Lausanne (VD)	155 / 155 100.00%	0 / 906 0.00%	0 / 289 0.00%	2 / 54 3.70%	0 / 108 0.00%	0 / 52 0.00%	0 / 6878 0.00%	0 / 283 0.00%	0 / 59 0.00%
A10_12_2020_12_12_NA_NA	20201223_HWKGTDRXX	2020-12-12	12	Lausanne (VD)	2020-12-12 Lausanne (VD)	689 / 689 100.00%	0 / 49 0.00%	0 / 69 0.00%	0 / 79 0.00%	0 / 9065 0.00%	0 / 0 NA	0 / 5 0.00%	0 / 0 NA	0 / 2 0.00%
A11_12_2020_12_11_NA_NA	20201223_HWKGTDRXX	2020-12-11	12	Lausanne (VD)	2020-12-11 Lausanne (VD)	0 / 0 NA	0 / 0 NA	0 / 0 NA	0 / 0 NA	0 / 0 NA	0 / 0 NA	0 / 0 NA	0 / 0 NA	0 / 0 NA
A12_12_2020_12_10_NA_NA	20201223_HWKGTDRXX	2020-12-10	12	Lausanne (VD)	2020-12-10 Lausanne (VD)	29413 / 29416 99.99%	0 / 7567 0.00%	0 / 9465 0.00%	0 / 11902 0.00%	0 / 47934 0.00%	0 / 2585 0.00%	0 / 136 0.00%	0 / 244 0.00%	0 / 1040 0.00%
E1_12_2020_12_10	20210129_JG6LR	2020-12-10	12	Lausanne (VD)	2020-12-10 Lausanne (VD)	463 / 463 100.00%	0 / 2335 0.00%	0 / 1462 0.00%	0 / 1055 0.00%	0 / 493 0.00%	0 / 381 0.00%	0 / 4859 0.00%	0 / 245 0.00%	0 / 10 0.00%
B1_12_2020_12_09_NA_NA	20201223_HWKGTDRXX	2020-12-09	12	Lausanne (VD)	2020-12-09 Lausanne (VD)	48282 / 48287 99.99%	0 / 1620 0.00%	0 / 4018 0.00%	0 / 13741 0.00%	0 / 58261 0.00%	0 / 1955 0.00%	0 / 81 0.00%	0 / 474 0.00%	0 / 992 0.00%
D1_12_2020_12_09	20210129_JG6LR	2020-12-09	12	Lausanne (VD)	2020-12-09 Lausanne (VD)	276 / 276 100.00%	0 / 2338 0.00%	0 / 1894 0.00%	0 / 295 0.00%	15 / 352 4.26%	0 / 534 0.00%	0 / 5092 0.00%	0 / 164 0.00%	0 / 13 0.00%
B2_12_2020_12_08_NA_NA	20201223_HWKGTDRXX	2020-12-08	12	Lausanne (VD)	2020-12-08 Lausanne (VD)	7894 / 7894 100.00%	0 / 9 0.00%	0 / 17 0.00%	0 / 10 0.00%	0 / 2 0.00%	0 / 0 NA	0 / 0 NA	0 / 0 NA	0 / 0 NA
C1_12_2020_12_08	20210129_JG6LR	2020-12-08	12	Lausanne (VD)	2020-12-08 Lausanne (VD)	222 / 239 92.89%	0 / 956 0.00%	0 / 2067 0.00%	0 / 100 0.00%	0 / 222 0.00%	0 / 244 0.00%	0 / 3589 0.00%	0 / 239 0.00%	0 / 110 0.00%
12_2020_11_5_A	20201215_JGDDY	2020-11-05	12	Lausanne (VD)	2020-11-5 Lausanne (VD)	9750 / 9754 99.96%	0 / 514 0.00%	0 / 343 0.00%	0 / 755 0.00%	0 / 5812 0.00%	0 / 61 0.00%	0 / 32 0.00%	0 / 6 0.00%	0 / 155 0.00%
C2_12_2020_10_22	20210108_JDL4L	2020-10-22	12	Lausanne (VD)	2020-10-22 Lausanne (VD)	3006 / 3008 99.93%	0 / 4440 0.00%	0 / 1421 0.00%	0 / 1763 0.00%	0 / 1838 0.00%	0 / 1140 0.00%	0 / 3440 0.00%	0 / 791 0.00%	0 / 297 0.00%
C1_12_2020_10_18	20210108_JDL4L	2020-10-18	12	Lausanne (VD)	2020-10-18 Lausanne (VD)	2178 / 2184 99.73%	0 / 2099 0.00%	0 / 674 0.00%	0 / 1581 0.00%	0 / 1689 0.00%	0 / 891 0.00%	0 / 3230 0.00%	0 / 661 0.00%	0 / 259 0.00%
B12_12_2020_10_15	20210108_JDL4L	2020-10-15	12	Lausanne (VD)	2020-10-15 Lausanne (VD)	940 / 940 100.00%	0 / 1032 0.00%	0 / 341 0.00%	0 / 267 0.00%	0 / 527 0.00%	0 / 213 0.00%	0 / 512 0.00%	0 / 38 0.00%	0 / 105 0.00%
A1_12_2020_10_15	20210129_JG6LR	2020-10-15	12	Lausanne (VD)	2020-10-15 Lausanne (VD)	113 / 113 100.00%	0 / 486 0.00%	0 / 384 0.00%	0 / 239 0.00%	2 / 116 1.72%	0 / 85 0.00%	0 / 1959 0.00%	0 / 45 0.00%	0 / 3 0.00%
B1_12_2020_10_15_n	20210129_JG6LR	2020-10-15	12	Lausanne (VD)	2020-10-15 Lausanne (VD)	43 / 43 100.00%	0 / 441 0.00%	0 / 176 0.00%	0 / 121 0.00%	0 / 107 0.00%	0 / 19 0.00%	0 / 1537 0.00%	0 / 29 0.00%	0 / 3 0.00%
B11_12_2020_10_08	20210108_JDL4L	2020-10-08	12	Lausanne (VD)	2020-10-08 Lausanne (VD)	1119 / 1119 100.00%	0 / 5417 0.00%	0 / 1382 0.00%	0 / 756 0.00%	0 / 695 0.00%	0 / 680 0.00%	0 / 5441 0.00%	0 / 887 0.00%	0 / 38 0.00%
B10_12_2020_09_27	20210108_JDL4L	2020-09-27	12	Lausanne (VD)	2020-09-27 Lausanne (VD)	0 / 0 NA	0 / 553 0.00%	0 / 94 0.00%	0 / 24 0.00%	0 / 160 0.00%	0 / 452 0.00%	0 / 5454 0.00%	0 / 230 0.00%	0 / 2 0.00%
B1_10_2021_02_11	20210226_JG6YF	2021-02-11	10	Zürich (ZH)	2021-02-11 Zürich (ZH)	5986 / 5987 99.98%	0 / 10674 0.00%	1092 / 10164 10.74%	1068 / 3564 29.97%	0 / 1880 0.00%	0 / 0 NA	0 / 23297 0.00%	0 / 0 NA	0 / 57 0.00%
B2_10_2021_02_10	20210226_JG6YF	2021-02-10	10	Zürich (ZH)	2021-02-10 Zürich (ZH)	5295 / 5296 99.98%	0 / 5094 0.00%	0 / 4285 0.00%	0 / 2067 0.00%	866 / 2579 33.58%	0 / 2210 0.00%	0 / 12188 0.00%	0 / 4775 0.00%	0 / 81 0.00%
A2_10_2021_02_09	20210226_JG6YF	2021-02-09	10	Zürich (ZH)	2021-02-09 Zürich (ZH)	13557 / 13560 99.98%	4807 / 7208 66.69%	0 / 767 0.00%	1191 / 1645 72.40%	633 / 1007 62.86%	0 / 7517 0.00%	3 / 16038 0.02%	0 / 8788 0.00%	0 / 27 0.00%
H1_10_2021_02_08	20210226_JG6YF	2021-02-08	10	Zürich (ZH)	2021-02-08 Zürich (ZH)	0 / 0 NA	3809 / 9896 38.49%	1345 / 2999 44.85%	578 / 2158 26.78%	949 / 2769 34.27%	0 / 489 0.00%	0 / 24070 0.00%	0 / 0 NA	0 / 56 0.00%
G1_10_2021_02_07	20210226_JG6YF	2021-02-07	10	Zürich (ZH)	2021-02-07 Zürich (ZH)	11666 / 11669 99.97%	0 / 11102 0.00%	0 / 3173 0.00%	2434 / 5870 41.47%	2114 / 5130 41.21%	0 / 6206 0.00%	0 / 22540 0.00%	0 / 10118 0.00%	0 / 136 0.00%
F1_10_2021_02_06	20210226_JG6YF	2021-02-06	10	Zürich (ZH)	2021-02-06 Zürich (ZH)	9649 / 9653 99.96%	2289 / 7302 31.35%	0 / 451 0.00%	490 / 1796 27.28%	1560 / 4611 33.83%	0 / 1720 0.00%	0 / 8865 0.00%	0 / 0 NA	0 / 85 0.00%
E1_10_2021_02_05	20210226_JG6YF	2021-02-05	10	Zürich (ZH)	2021-02-05 Zürich (ZH)	4717 / 4718 99.98%	2411 / 4650 51.85%	1153 / 1648 69.96%	1625 / 2282 71.21%	781 / 1436 54.39%	0 / 806 0.00%	2 / 12541 0.02%	0 / 3765 0.00%	0 / 43 0.00%
D1_10_2021_02_04	20210226_JG6YF	2021-02-04	10	Zürich (ZH)	2021-02-04 Zürich (ZH)	4252 / 4253 99.98%	2606 / 6526 39.93%	0 / 2335 0.00%	1000 / 2144 46.64%	159 / 1116 14.25%	0 / 2615 0.00%	0 / 10737 0.00%	0 / 6738 0.00%	0 / 69 0.00%
C1_10_2021_02_03	20210226_JG6YF	2021-02-03	10	Zürich (ZH)	2021-02-03 Zürich (ZH)	732 / 732 100.00%	0 / 1149 0.00%	0 / 142 0.00%	11 / 22 50.00%	68 / 68 100.00%	0 / 53 0.00%	0 / 990 0.00%	0 / 84 0.00%	0 / 3 0.00%
A1_10_2021_02_01	20210226_JG6YF	2021-02-01	10	Zürich (ZH)	2021-02-01 Zürich (ZH)	1025 / 1025 100.00%	0 / 0 NA	353 / 353 100.00%	273 / 735 37.14%	236 / 911 25.91%	0 / 69 0.00%	0 / 1162 0.00%	0 / 0 NA	0 / 42 0.00%
D4_10_2021_01_31	20210226_JG6YF	2021-01-31	10	Zürich (ZH)	2021-01-31 Zürich (ZH)	0 / 0 NA	0 / 7929 0.00%	2 / 3137 0.06%	2507 / 4960 50.54%	0 / 2017 0.00%	0 / 2746 0.00%	2 / 8275 0.02%	0 / 5128 0.00%	0 / 144 0.00%
C4_10_2021_01_26	20210226_JG6YF	2021-01-26	10	Zürich (ZH)	2021-01-26 Zürich (ZH)	11990 / 12000 99.92%	0 / 6531 0.00%	819 / 3941 20.78%	1226 / 3721 32.95%	393 / 2473 15.89%	0 / 5080 0.00%	0 / 10453 0.00%	0 / 5332 0.00%	0 / 85 0.00%
B4_10_2021_01_24	20210226_JG6YF	2021-01-24	10	Zürich (ZH)	2021-01-24 Zürich (ZH)	10053 / 10061 99.92%	1024 / 10901 9.39%	0 / 4616 0.00%	509 / 4205 12.10%	45 / 1687 2.67%	0 / 4266 0.00%	0 / 15748 0.00%	0 / 7330 0.00%	0 / 100 0.00%
A4_10_2021_01_21	20210226_JG6YF	2021-01-21	10	Zürich (ZH)	2021-01-21 Zürich (ZH)	19556 / 19563 99.96%	0 / 0 NA	1572 / 1572 100.00%	1632 / 8741 18.67%	323 / 2746 11.76%	0 / 8174 0.00%	0 / 8809 0.00%	0 / 5118 0.00%	0 / 118 0.00%
H3_10_2021_01_19	20210226_JG6YF	2021-01-19	10	Zürich (ZH)	2021-01-19 Zürich (ZH)	0 / 0 NA	0 / 0 NA	0 / 0 NA	0 / 0 NA	0 / 0 NA	0 / 0 NA	0 / 0 NA	0 / 0 NA	0 / 0 NA
G3_10_2021_01_17	20210226_JG6YF	2021-01-17	10	Zürich (ZH)	2021-01-17 Zürich (ZH)	6745 / 6749 99.94%	8284 / 15573 53.19%	0 / 3826 0.00%	831 / 2371 35.05%	410 / 2323 17.65%	0 / 10450 0.00%	2 / 16565 0.01%	0 / 6138 0.00%	0 / 54 0.00%
F3_10_2021_01_14	20210226_JG6YF	2021-01-14	10	Zürich (ZH)	2021-01-14 Zürich (ZH)	0 / 0 NA	0 / 0 NA	0 / 0 NA	0 / 3708 0.00%	0 / 390 0.00%	0 / 0 NA	0 / 0 NA	0 / 0 NA	0 / 105 0.00%
E3_10_2021_01_12	20210226_JG6YF	2021-01-12	10	Zürich (ZH)	2021-01-12 Zürich (ZH)	10189 / 10192 99.97%	0 / 7507 0.00%	0 / 0 NA	0 / 3744 0.00%	0 / 3808 0.00%	0 / 13760 0.00%	0 / 0 NA	0 / 7023 0.00%	0 / 207 0.00%
G4_10_2021_01_10	20210129_JG6LR	2021-01-10	10	Zürich (ZH)	2021-01-10 Zürich (ZH)	332 / 332 100.00%	123 / 2660 4.62%	33 / 1616 2.04%	28 / 812 3.45%	5 / 587 0.85%	0 / 111 0.00%	0 / 5810 0.00%	0 / 88 0.00%	0 / 89 0.00%
F4_10_2021_01_08	20210129_JG6LR	2021-01-08	10	Zürich (ZH)	2021-01-08 Zürich (ZH)	112 / 112 100.00%	255 / 2019 12.63%	145 / 986 14.71%	51 / 736 6.93%	4 / 120 3.33%	0 / 30 0.00%	1 / 5208 0.02%	0 / 29 0.00%	0 / 3 0.00%
E4_10_2021_01_06	20210129_JG6LR	2021-01-06	10	Zürich (ZH)	2021-01-06 Zürich (ZH)	201 / 206 97.57%	0 / 3699 0.00%	189 / 3008 6.28%	0 / 1383 0.00%	13 / 120 10.83%	0 / 52 0.00%	0 / 10612 0.00%	0 / 69 0.00%	0 / 2 0.00%
C10_10_2021_01_04	20210108_JDL4L	2021-01-04	10	Zürich (ZH)	2021-01-04 Zürich (ZH)	1079 / 1079 100.00%	0 / 843 0.00%	0 / 391 0.00%	26 / 363 7.16%	14 / 1393 1.01%	0 / 236 0.00%	0 / 2671 0.00%	0 / 294 0.00%	0 / 63 0.00%
D4_10_2021_01_04	20210129_JG6LR	2021-01-04	10	Zürich (ZH)	2021-01-04 Zürich (ZH)	8 / 8 100.00%	0 / 3036 0.00%	68 / 2022 3.36%	9 / 542 1.66%	1 / 5 20.00%	0 / 0 NA	0 / 9616 0.00%	0 / 1 0.00%	0 / 0 NA
C9_10_2021_01_02	20210108_JDL4L	2021-01-02	10	Zürich (ZH)	2021-01-02 Zürich (ZH)	3096 / 3097 99.97%	314 / 2626 11.96%	0 / 792 0.00%	24 / 564 4.26%	167 / 1134 14.73%	0 / 1176 0.00%	0 / 2543 0.00%	0 / 994 0.00%	0 / 109 0.00%
C4_10_2021_01_02	20210129_JG6LR	2021-01-02	10	Zürich (ZH)	2021-01-02 Zürich (ZH)	172 / 172 100.00%	0 / 940 0.00%	0 / 1183 0.00%	20 / 355 5.63%	20 / 310 6.45%	0 / 52 0.00%	0 / 3876 0.00%	0 / 65 0.00%	0 / 53 0.00%
C8_10_2020_12_31	20210108_JDL4L	2020-12-31	10	Zürich (ZH)	2020-12-31 Zürich (ZH)	2983 / 2984 99.97%	103 / 1911 5.39%	1 / 218 0.46%	12 / 292 4.11%	1 / 1142 0.09%	0 / 1273 0.00%	0 / 3581 0.00%	0 / 917 0.00%	0 / 86 0.00%
B4_10_2020_12_31	20210129_JG6LR	2020-12-31	10	Zürich (ZH)	2020-12-31 Zürich (ZH)	408 / 408 100.00%	84 / 1395 6.02%	0 / 890 0.00%	0 / 395 0.00%	15 / 494 3.04%	0 / 187 0.00%	0 / 3403 0.00%	0 / 211 0.00%	0 / 16 0.00%
C7_10_2020_12_29	20210108_JDL4L	2020-12-29	10	Zürich (ZH)	2020-12-29 Zürich (ZH)	1250 / 1250 100.00%	0 / 2776 0.00%	0 / 1152 0.00%	16 / 828 1.93%	18 / 879 2.05%	0 / 725 0.00%	0 / 4093 0.00%	0 / 835 0.00%	0 / 97 0.00%
A4_10_2020_12_29	20210129_JG6LR	2020-12-29	10	Zürich (ZH)	2020-12-29 Zürich (ZH)	410 / 410 100.00%	56 / 1906 2.94%	54 / 1489 3.63%	34 / 645 5.27%	17 / 550 3.09%	0 / 283 0.00%	0 / 5084 0.00%	0 / 193 0.00%	0 / 17 0.00%
B9_10_2020_12_28	20210108_JDL4L	2020-12-28	10	Zürich (ZH)	2020-12-28 Zürich (ZH)	370 / 370 100.00%	0 / 661 0.00%	0 / 405 0.00%	6 / 380 1.58%	5 / 672 0.74%	0 / 147 0.00%	0 / 1371 0.00%	0 / 157 0.00%	0 / 165 0.00%
B8_10_2020_12_27	20210108_JDL4L	2020-12-27	10	Zürich (ZH)	2020-12-27 Zürich (ZH)	1628 / 1628 100.00%	0 / 1438 0.00%	0 / 447 0.00%	17 / 228 7.46%	42 / 1238 3.39%	0 / 1201 0.00%	0 / 4129 0.00%	0 / 1094 0.00%	0 / 56 0.00%
B7_10_2020_12_26	20210108_JDL4L	2020-12-26	10	Zürich (ZH)	2020-12-26 Zürich (ZH)	1201 / 1201 100.00%	176 / 1823 9.65%	0 / 505 0.00%	26 / 387 6.72%	48 / 797 6.02%	0 / 334 0.00%	0 / 3283 0.00%	0 / 263 0.00%	0 / 59 0.00%
B6_10_2020_12_25	20210108_JDL4L	2020-12-25	10	Zürich (ZH)	2020-12-25 Zürich (ZH)	1961 / 1961 100.00%	187 / 2689 6.95%	0 / 1387 0.00%	0 / 1331 0.00%	15 / 1070 1.40%	0 / 761 0.00%	0 / 2303 0.00%	0 / 487 0.00%	0 / 178 0.00%
H3_10_2020_12_25	20210129_JG6LR	2020-12-25	10	Zürich (ZH)	2020-12-25 Zürich (ZH)	712 / 730 97.53%	416 / 4034 10.31%	345 / 4009 8.61%	151 / 1627 9.28%	152 / 1431 10.62%	0 / 400 0.00%	1 / 4270 0.02%	0 / 323 0.00%	0 / 325 0.00%
B5_10_2020_12_24	20210108_JDL4L	2020-12-24	10	Zürich (ZH)	2020-12-24 Zürich (ZH)	1967 / 1968 99.95%	0 / 2270 0.00%	0 / 968 0.00%	0 / 764 0.00%	0 / 571 0.00%	0 / 804 0.00%	0 / 958 0.00%	0 / 868 0.00%	0 / 93 0.00%
B4_10_2020_12_23	20210108_JDL4L	2020-12-23	10	Zürich (ZH)	2020-12-23 Zürich (ZH)	1815 / 1815 100.00%	0 / 2023 0.00%	0 / 953 0.00%	32 / 957 3.34%	1 / 1059 0.09%	0 / 1108 0.00%	0 / 3245 0.00%	0 / 885 0.00%	0 / 158 0.00%
G3_10_2020_12_23	20210129_JG6LR	2020-12-23	10	Zürich (ZH)	2020-12-23 Zürich (ZH)	75 / 75 100.00%	0 / 723 0.00%	18 / 414 4.35%	18 / 266 6.77%	4 / 531 0.75%	0 / 30 0.00%	0 / 1327 0.00%	0 / 37 0.00%	0 / 89 0.00%
B3_10_2020_12_22	20210108_JDL4L	2020-12-22	10	Zürich (ZH)	2020-12-22 Zürich (ZH)	2581 / 2581 100.00%	149 / 3453 4.32%	0 / 946 0.00%	30 / 1282 2.34%	114 / 1642 6.94%	0 / 1356 0.00%	0 / 5092 0.00%	0 / 1194 0.00%	0 / 160 0.00%
B3_10_2020_12_21_NA_NA	20201223_HWKGTDRXX	2020-12-21	10	Zürich (ZH)	2020-12-21 Zürich (ZH)	20280 / 20284 99.98%	0 / 2823 0.00%	0 / 3326 0.00%	0 / 4858 0.00%	816 / 35838 2.28%	0 / 703 0.00%	0 / 177 0.00%	0 / 47 0.00%	0 / 264 0.00%
F3_10_2020_12_21	20210129_JG6LR	2020-12-21	10	Zürich (ZH)	2020-12-21 Zürich (ZH)	117 / 120 97.50%	0 / 374 0.00%	0 / 191 0.00%	2 / 131 1.53%	6 / 231 2.60%	0 / 56 0.00%	0 / 1336 0.00%	0 / 54 0.00%	0 / 36 0.00%
B4_10_2020_12_20_NA_NA	20201223_HWKGTDRXX	2020-12-20	10	Zürich (ZH)	2020-12-20 Zürich (ZH)	93625 / 93659 99.96%	0 / 6509 0.00%	0 / 10734 0.00%	154 / 13504 1.14%	0 / 82020 0.00%	0 / 7720 0.00%	0 / 802 0.00%	0 / 457 0.00%	0 / 1141 0.00%
H1_10_2020_12_20	20210129_JG6LR	2020-12-20	10	Zürich (ZH)	2020-12-20 Zürich (ZH)	142 / 142 100.00%	0 / 652 0.00%	0 / 428 0.00%	5 / 89 5.62%	4 / 295 1.36%	0 / 81 0.00%	0 / 5925 0.00%	0 / 131 0.00%	0 / 94 0.00%
B5_10_2020_12_19_NA_NA	20201223_HWKGTDRXX	2020-12-19	10	Zürich (ZH)	2020-12-19 Zürich (ZH)	65644 / 65654 99.98%	0 / 3336 0.00%	0 / 5004 0.00%	0 / 8744 0.00%	1 / 69040 0.00%	0 / 1459 0.00%	0 / 276 0.00%	0 / 70 0.00%	0 / 371 0.00%
E3_10_2020_12_19	20210129_JG6LR	2020-12-19	10	Zürich (ZH)	2020-12-19 Zürich (ZH)	237 / 237 100.00%	0 / 576 0.00%	0 / 459 0.00%	0 / 123 0.00%	6 / 342 1.75%	0 / 46 0.00%	0 / 7485 0.00%	0 / 128 0.00%	0 / 87 0.00%
B6_10_2020_12_18_NA_NA	20201223_HWKGTDRXX	2020-12-18	10	Zürich (ZH)	2020-12-18 Zürich (ZH)	33618 / 33623 99.99%	0 / 1605 0.00%	0 / 3290 0.00%	0 / 6221 0.00%	0 / 63308 0.00%	0 / 1139 0.00%	0 / 644 0.00%	0 / 52 0.00%	0 / 228 0.00%
B7_10_2020_12_17_NA_NA	20201223_HWKGTDRXX	2020-12-17	10	Zürich (ZH)	2020-12-17 Zürich (ZH)	34928 / 34939 99.97%	0 / 5906 0.00%	0 / 9112 0.00%	0 / 9208 0.00%	0 / 38732 0.00%	0 / 2753 0.00%	0 / 233 0.00%	0 / 229 0.00%	0 / 887 0.00%
D3_10_2020_12_17	20210129_JG6LR	2020-12-17	10	Zürich (ZH)	2020-12-17 Zürich (ZH)	600 / 600 100.00%	0 / 2459 0.00%	0 / 994 0.00%	0 / 639 0.00%	5 / 859 0.58%	0 / 376 0.00%	0 / 9224 0.00%	0 / 217 0.00%	0 / 40 0.00%
B8_10_2020_12_16_NA_NA	20201223_HWKGTDRXX	2020-12-16	10	Zürich (ZH)	2020-12-16 Zürich (ZH)	73403 / 73416 99.98%	0 / 6665 0.00%	0 / 9371 0.00%	0 / 16574 0.00%	0 / 63959 0.00%	0 / 7216 0.00%	0 / 362 0.00%	0 / 375 0.00%	0 / 890 0.00%
B9_10_2020_12_15_NA_NA	20201223_HWKGTDRXX	2020-12-15	10	Zürich (ZH)	2020-12-15 Zürich (ZH)	40577 / 40581 99.99%	0 / 8964 0.00%	0 / 14422 0.00%	0 / 19750 0.00%	0 / 49829 0.00%	0 / 4003 0.00%	0 / 537 0.00%	0 / 358 0.00%	0 / 1448 0.00%
B10_10_2020_12_14_NA_NA	20201223_HWKGTDRXX	2020-12-14	10	Zürich (ZH)	2020-12-14 Zürich (ZH)	32837 / 32840 99.99%	0 / 2183 0.00%	0 / 3647 0.00%	0 / 8151 0.00%	0 / 37481 0.00%	0 / 1608 0.00%	0 / 152 0.00%	0 / 122 0.00%	0 / 441 0.00%
B11_10_2020_12_13_NA_NA	20201223_HWKGTDRXX	2020-12-13	10	Zürich (ZH)	2020-12-13 Zürich (ZH)	19583 / 19587 99.98%	0 / 1784 0.00%	0 / 3944 0.00%	0 / 4534 0.00%	0 / 26598 0.00%	0 / 841 0.00%	0 / 38 0.00%	0 / 53 0.00%	0 / 523 0.00%
B12_10_2020_12_12_NA_NA	20201223_HWKGTDRXX	2020-12-12	10	Zürich (ZH)	2020-12-12 Zürich (ZH)	15834 / 15837 99.98%	0 / 2128 0.00%	0 / 2322 0.00%	0 / 2701 0.00%	0 / 25495 0.00%	0 / 898 0.00%	0 / 80 0.00%	0 / 46 0.00%	0 / 333 0.00%
C1_10_2020_12_11_NA_NA	20201223_HWKGTDRXX	2020-12-11	10	Zürich (ZH)	2020-12-11 Zürich (ZH)	80030 / 80044 99.98%	0 / 3760 0.00%	0 / 7469 0.00%	0 / 10124 0.00%	0 / 89522 0.00%	0 / 3930 0.00%	0 / 457 0.00%	0 / 163 0.00%	0 / 511 0.00%
C2_10_2020_12_10_NA_NA	20201223_HWKGTDRXX	2020-12-10	10	Zürich (ZH)	2020-12-10 Zürich (ZH)	56548 / 56554 99.99%	0 / 7025 0.00%	0 / 11562 0.00%	0 / 19063 0.00%	0 / 69047 0.00%	0 / 6115 0.00%	0 / 256 0.00%	0 / 598 0.00%	0 / 1235 0.00%
C3_10_2020_12_09_NA_NA	20201223_HWKGTDRXX	2020-12-09	10	Zürich (ZH)	2020-12-09 Zürich (ZH)	42532 / 42539 99.98%	0 / 10242 0.00%	0 / 11915 0.00%	0 / 18202 0.00%	0 / 72842 0.00%	0 / 5772 0.00%	0 / 359 0.00%	0 / 595 0.00%	0 / 1577 0.00%
C4_10_2020_12_08_NA_NA	20201223_HWKGTDRXX	2020-12-08	10	Zürich (ZH)	2020-12-08 Zürich (ZH)	91840 / 91852 99.99%	0 / 11453 0.00%	0 / 10541 0.00%	0 / 29903 0.00%	0 / 87505 0.00%	0 / 13091 0.00%	0 / 801 0.00%	0 / 972 0.00%	0 / 1967 0.00%
10_2020_11_5_A	20201215_JGDDY	2020-11-05	10	Zürich (ZH)	2020-11-5 Zürich (ZH)	18699 / 18702 99.98%	0 / 444 0.00%	0 / 963 0.00%	0 / 1390 0.00%	0 / 9309 0.00%	0 / 180 0.00%	0 / 77 0.00%	0 / 6 0.00%	0 / 2291 0.00%
10_2020_10_31_A	20201215_JGDDY	2020-10-31	10	Zürich (ZH)	2020-10-31 Zürich (ZH)	33267 / 33277 99.97%	0 / 88 0.00%	0 / 106 0.00%	0 / 60 0.00%	0 / 16624 0.00%	0 / 718 0.00%	0 / 84 0.00%	0 / 15 0.00%	0 / 123 0.00%
10_2020_10_25_A	20201215_JGDDY	2020-10-25	10	Zürich (ZH)	2020-10-25 Zürich (ZH)	35122 / 35133 99.97%	0 / 673 0.00%	0 / 407 0.00%	0 / 998 0.00%	0 / 17701 0.00%	0 / 967 0.00%	0 / 194 0.00%	0 / 67 0.00%	0 / 2791 0.00%
10_2020_10_18_A	20201215_JGDDY	2020-10-18	10	Zürich (ZH)	2020-10-18 Zürich (ZH)	23072 / 23079 99.97%	0 / 1722 0.00%	0 / 1948 0.00%	0 / 2470 0.00%	0 / 12016 0.00%	0 / 370 0.00%	0 / 355 0.00%	0 / 31 0.00%	0 / 156 0.00%
10_2020_10_11_A	20201215_JGDDY	2020-10-11	10	Zürich (ZH)	2020-10-11 Zürich (ZH)	29088 / 29107 99.93%	0 / 1919 0.00%	0 / 2280 0.00%	0 / 3318 0.00%	0 / 12567 0.00%	0 / 240 0.00%	0 / 163 0.00%	0 / 55 0.00%	0 / 168 0.00%
10_2020_10_4_A	20201215_JGDDY	2020-10-04	10	Zürich (ZH)	2020-10-4 Zürich (ZH)	5549 / 5552 99.95%	0 / 249 0.00%	0 / 493 0.00%	0 / 1119 0.00%	0 / 5747 0.00%	0 / 19 0.00%	0 / 18 0.00%	0 / 10 0.00%	0 / 153 0.00%
10_2020_9_27_A	20201215_JGDDY	2020-09-27	10	Zürich (ZH)	2020-9-27 Zürich (ZH)	41881 / 41894 99.97%	0 / 834 0.00%	0 / 607 0.00%	0 / 3029 0.00%	0 / 7940 0.00%	0 / 388 0.00%	0 / 0 NA	0 / 11 0.00%	0 / 184 0.00%
10_2020_9_20_A	20201215_JGDDY	2020-09-20	10	Zürich (ZH)	2020-9-20 Zürich (ZH)	3609 / 3612 99.92%	0 / 98 0.00%	0 / 58 0.00%	0 / 264 0.00%	0 / 3075 0.00%	0 / 0 NA	0 / 3 0.00%	0 / 0 NA	0 / 29 0.00%
10_2020_9_13_A	20201215_JGDDY	2020-09-13	10	Zürich (ZH)	2020-9-13 Zürich (ZH)	46038 / 46052 99.97%	0 / 2797 0.00%	0 / 2959 0.00%	0 / 3717 0.00%	0 / 14767 0.00%	0 / 393 0.00%	0 / 350 0.00%	0 / 44 0.00%	0 / 311 0.00%
10_2020_9_6_A	20201215_JGDDY	2020-09-06	10	Zürich (ZH)	2020-9-6 Zürich (ZH)	15771 / 15779 99.95%	0 / 1143 0.00%	0 / 584 0.00%	0 / 818 0.00%	0 / 2225 0.00%	0 / 248 0.00%	0 / 269 0.00%	0 / 4 0.00%	0 / 46 0.00%
10_2020_8_30_A	20201215_JGDDY	2020-08-30	10	Zürich (ZH)	2020-8-30 Zürich (ZH)	2761 / 2761 100.00%	0 / 5484 0.00%	0 / 1987 0.00%	0 / 10713 0.00%	0 / 13245 0.00%	0 / 584 0.00%	0 / 0 NA	0 / 49 0.00%	0 / 7 0.00%
10_2020_8_23_A	20201215_JGDDY	2020-08-23	10	Zürich (ZH)	2020-8-23 Zürich (ZH)	0 / 0 NA	0 / 0 NA	0 / 0 NA	0 / 0 NA	0 / 3 0.00%	0 / 0 NA	0 / 0 NA	0 / 0 NA	0 / 0 NA
10_2020_8_16_A	20201215_JGDDY	2020-08-16	10	Zürich (ZH)	2020-8-16 Zürich (ZH)	0 / 0 NA	0 / 0 NA	0 / 0 NA	0 / 0 NA	0 / 2 0.00%	0 / 0 NA	0 / 0 NA	0 / 0 NA	0 / 0 NA
10_2020_8_9_A	20201215_JGDDY	2020-08-09	10	Zürich (ZH)	2020-8-9 Zürich (ZH)	25723 / 25733 99.96%	0 / 534 0.00%	0 / 296 0.00%	0 / 149 0.00%	0 / 14225 0.00%	0 / 7 0.00%	0 / 154 0.00%	0 / 1 0.00%	0 / 19 0.00%
10_2020_8_2_A	20201215_JGDDY	2020-08-02	10	Zürich (ZH)	2020-8-2 Zürich (ZH)	32235 / 32248 99.96%	0 / 849 0.00%	0 / 3693 0.00%	0 / 1152 0.00%	0 / 9663 0.00%	0 / 25 0.00%	0 / 61 0.00%	0 / 33 0.00%	0 / 88 0.00%
10_2020_7_23_A	20201215_JGDDY	2020-07-23	10	Zürich (ZH)	2020-7-23 Zürich (ZH)	19242 / 19246 99.98%	0 / 0 NA	0 / 222 0.00%	0 / 0 NA	0 / 9173 0.00%	0 / 147 0.00%	0 / 0 NA	0 / 0 NA	0 / 40 0.00%
10_2020_7_16_A	20201215_JGDDY	2020-07-16	10	Zürich (ZH)	2020-7-16 Zürich (ZH)	44590 / 44610 99.96%	0 / 1704 0.00%	0 / 1562 0.00%	0 / 1009 0.00%	0 / 4548 0.00%	0 / 388 0.00%	0 / 235 0.00%	0 / 53 0.00%	0 / 0 NA
10_2020_7_9_A	20201215_JGDDY	2020-07-09	10	Zürich (ZH)	2020-7-9 Zürich (ZH)	12733 / 12734 99.99%	0 / 611 0.00%	0 / 765 0.00%	0 / 1241 0.00%	0 / 13408 0.00%	0 / 260 0.00%	0 / 56 0.00%	0 / 0 NA	0 / 90 0.00%
410279_151220eg17_G2	20201223_HWKGTDRXX	#N/A	#N/A	#N/A	#N/A	32633 / 32699 99.80%	0 / 8314 0.00%	0 / 23023 0.00%	0 / 20487 0.00%	0 / 16822 0.00%	1 / 5566 0.02%	156 / 156 100.00%	0 / 4904 0.00%	0 / 23360 0.00%
410256_141220eg19_B3	20201223_HWKGTDRXX	#N/A	#N/A	#N/A	#N/A	6570 / 6574 99.94%	0 / 1354 0.00%	0 / 1401 0.00%	0 / 2601 0.00%	0 / 3526 0.00%	0 / 956 0.00%	8 / 8 100.00%	0 / 150 0.00%	0 / 3738 0.00%
420389_221220eg41_B1	20201230_HWKFKDRXX	#N/A	#N/A	#N/A	#N/A	3184 / 3184 100.00%	212 / 214 99.07%	236 / 236 100.00%	389 / 389 100.00%	1498 / 1501 99.80%	0 / 464 0.00%	0 / 3 0.00%	0 / 33 0.00%	0 / 418 0.00%
420394_221220eg44_B3	20201230_HWKFKDRXX	#N/A	#N/A	#N/A	#N/A	2067 / 2068 99.95%	82 / 82 100.00%	109 / 109 100.00%	207 / 207 100.00%	739 / 742 99.60%	0 / 281 0.00%	0 / 7 0.00%	0 / 108 0.00%	0 / 617 0.00%
